# A nationwide prospective randomized trial for diagnosing developmental disorders demonstrates genome sequencing outperforms standard of care

**DOI:** 10.1101/2025.10.18.25328208

**Authors:** Geysens Mathilde, Souche Erika, Baroni Maria Chiara, Benoit Valérie, Beyltjens Tessi, Bossuyt Wouter, Bours Vincent, Crabbé Marian, Croes Didier, De Smet Matthias, Désir Julie, Devriendt Koenraad, Dheedene Annelies, Dimitrov Boyan Ivanov, Janssens Katrien, Kumps Candy, Lumaka Aimé, Menten Björn, Meuwissen Marije, Monestier Olivier, Mortier Geert, Olsen Catharina, Palmeira Leonor, Peeters Hilde, Pölsler Laura, Revencu Nicole, Roland Dominique, Soblet Julie, Sznajer Yves, Taziaux Sylvie, Van Esch Hilde, Vandeweyer Geert, Vantroys Elise, Vilain Catheline, Wiame Elsa, Van Den Bogaert Kris, Vermeesch Joris Robert

**Author notes:** Corresponding authors Prof. Joris Vermeesch, Prof. Kris Van Den Bogaert.

## Abstract

**Background:** exome (ES) or genome (GS) sequencing are recommended as first- or second-tier molecular tests for patients with developmental disorders (DD), but the clinical utility of GS continues to be debated.

**Methods:** This prospective randomized trial involving all Belgian Human Genetics centers compared the standard of care (SoC) - combining ES and chromosomal microarray analysis or shallow GS - with GS for 567 individuals with unexplained DD.

**Results:** The diagnostic yield of GS was 39.8% (113/284) vs 30% for SoC (85/283) (p=0.015), mainly due to an increased detection of single nucleotide variants and indels (+8.7%). GS also enabled the detection of three non-coding (potential) pathogenic variants. Diagnostic yield was higher for females (45.5%, 97/213) compared to males (28.5%, 101/354) (p<0.001). *De novo* variants were found for 23.6% of patients. Analysis of inherited variants in genes associated with autosomal dominant phenotypes contributed more to the diagnostic yield (3.9%) than X-linked variants (1.9%), and to a similar extent as autosomal recessive variants (4.1%).

**Conclusion:** This nationwide study indicates GS outperforms SoC for the diagnosis of patients with DD in a decentralized hospital setting and well-characterized cohort. The results also highlight the importance of evaluating autosomal dominant inherited variants in genomics analyses for DD.
