## Additional table 4 for "A nationwide prospective randomized trial for diagnosing developmental disorders demonstrates genome sequencing outperforms standard of care"

### Sheet: Legend
Additional Table 4. ES coverage of SNVs/indels identified in the GS arm
The following sheet indicates the average ES coverage as well as standard deviation of this coverage for each genomic position at which a SNV or indel was identified in the GS arm. The average coverage is measured on the ES data generated in the SoC arm of the study of the center in which each variant was detected. Abbreviations: ES, exome sequencing; GS, genome sequencing; SNV, single nucleotide…

### Sheet: ES_coverage_GS_SNVindels
Center	Variant position	Average coverage	Standard deviation
center_1	chr1:1312682	164,9	13,42778
center_1	chr1:1313547	150,8	18,065961
center_1	chr1:153816312	168,4	22,267276
center_1	chr10:132785815	25,2	7,25186
center_1	chr8:38253642	138,65	9,810172
center_1	chr8:38238176	136,05	13,136831
center_1	chr1:226071433	45,45	8,617455
center_1	chr11:5227002	120,5	16,197791
center_2	chr3:70977016	133,84	36,852956
center_2	chr3:161065571	102,37	17,401183
center_2	chr4:139342853	105,84	19,247693
center_2	chr5:14280381	132,00	22,762054
center_2	chr9:127690784	71,26	10,513706
center_2	chr12:51765918	182,84	36,108268
center_2	chr12:116237563	129,63	24,524841
center_2	chr15:25356707	44,95	8,891155
center_2	chr16:19682352	117,58	17,636187
center_2	chr17:46171334	166,95	43,706691
center_2	chr20:58895639	123,37	25,410432
center_2	chr21:37493093	138,89	29,918212
center_2	chr22:42209934	143,16	27,479817
center_2	chrX:72567970	130,32	45,421547
center_2	chr3:9743010	158,63	21,401481
center_2	chr8:99096409	98,21	19,789388
center_2	chrX:12716540	118,95	40,183570
center_2	chrX:71384087	91,42	35,182565
center_3	chr4:185415857	266,96	41,5404247
center_3	chr7:155806364	632,46	126,9392115
center_3	chr3:71015593	234,08	57,92717817
center_3	chr19:18162974	313,38	59,9592706
center_3	chr7:40047840	405,42	78,95618855
center_3	chr17:46713913	486,17	72,19217509
center_3	chr10:49470654	308,13	55,00064229
center_3	chr10:49470654	308,13	55,00064229
center_3	chr2:229796598	207,71	30,63740136
center_3	chr20:10412791	325,58	36,29698355
center_3	chr1:39285151	373,54	62,81925706
center_3	chrX:153693978	424,92	174,9084025
center_3	chr5:59193511	355,33	81,99293006
center_3	chr3:50217311	347,33	53,20482707
center_3	chr3:50215822	200,67	37,05068992
center_3	chr17:63830909	324,83	52,67758096
center_3	chr11:118471992	465,88	60,60012376
center_3	chr9:106925297	421,17	44,7492207
center_3	chr17:82033499	619,13	138,1468382
center_4	chr1:150804203	297,5	26,72171
center_4	chr1:151408125	189,45	28,46877
center_4	chr1:224424573	300,15	43,33015845
center_4	chr4:122743466	453,25	34,06012486
center_4	chr6:157206230	331,1	28,31012465
center_4	chr16:30965818	320,95	39,91105
center_4	chr19:6495271	367,55	46,56006308
center_4	chr21:37505406	369,35	34,11786845
center_4	chrX:154030620	218,45	84,67677
center_5	chr10:89653805	74,1	21,13977294
center_5	chr12:49421039	173,8	41,40724574
center_5	chr1:151397434	70,85	17,36742641
center_5	chr20:473005	113,3	24,93210781
center_5	chr4:140291406	52,65	16,94778747
center_5	chr8:144900595	276,2	55,80286731
center_5	chr8:68140239	97,35	19,75670772
center_5	chrX:10201532	94,65	39,02214115
center_5	chrX:53271069	144,5	55,42337052
center_5	chrX:70339609	146,3	55,49513492
center_6	chr2:65245400	190,65	51,86549
center_6	chr2:166234155	141,55	48,7836
center_6	chr6:32008198	468,75	184,75072
center_6	chr7:155596025	232,5	120,42578
center_6	chr10:89692980	185,55	52,76809
center_6	chr11:118376330	102,8	31,68197
center_6	chrX:153590881	441,35	193,44747
center_7	chr1:23310603	253,05	44,94379531
center_7	chr1:151406969	111,85	25,83607229
center_7	chr6:15374177	178,85	30,9656431
center_7	chr6:170283265	198,05	37,60385619
center_7	chr9:84702158	247,3	49,0274896
center_7	chr10:102509270	141,2	33,02248038
center_7	chr12:51765918	260,55	52,45296138
center_7	chr13:20083034	78,45	21,92685208
center_7	chr16:30966317	211,65	45,27608292
center_7	chr17:59693821	64,55	14,84472261
center_7	chr22:20991688	173,2	29,78272194
center_7	chrX:48478113	189,3	65,0676571
center_7	chrX:74529338	158,15	56,9683892
center_7	chrX:154031066	208,8	69,46229572
center_8	chr1:151423478-151423478	136,05	37,48469863
center_8	chr1:3829292-3829292	132,55	48,6214973
center_8	chr1:3848732-3848732	118,35	33,54380482
center_8	chr2:144389760-144389760	179,55	47,01004932
center_8	chr2:32127008-32127008	115,5	34,60833486
center_8	chr2:54612333-54612333	93,1	26,85810669
center_8	chr3:122257091-122257091	108,6	36,37147523
center_8	chr3:52407250-52407250	176,15	46,07805163
center_8	chr4:139359774-139359774	108,7	35,1883653
center_8	chr5:11364770-11364770	145,25	33,47406695
center_8	chr7:148807669-148807669	126,7	34,57120798
center_8	chr7:70764882-70764882	196,1	56,36618994
center_8	chr8:143821817-143821817	155,55	39,52810459
center_8	chr8:60850486-60850486	84,35	25,80345754
center_8	chr9:128594251-128594251	147,7	41,24649905
center_8	chr9:137163866-137163866	120,45	35,5712406
center_8	chr9:137790845-137790845	116,15	31,18750593
center_8	chr10:28589805-28589805	108,35	35,47315516
center_8	chr10:60074889-60074889	146,35	44,9833595
center_8	chr10:60075299-60075299	164,6	46,35605905
center_8	chr10:87933111-87933111	133,65	41,93764168
center_8	chr10:95611256-95611256	121,8	37,99806089
center_8	chr10:95621225-95621225	96,15	23,95011262
center_8	chr12:13571911-13571911	137,3	34,59099366
center_8	chr12:23755647-23755647	99,65	29,46411734
center_8	chr12:49028935-49028935	137,4	40,91505964
center_8	chr12:6591947-6591947	112,7	28,56589796
center_8	chr14:21405849-21405849	104,1	31,60762733
center_8	chr16:1760426-1760426	128,65	32,64042537
center_8	chr16:72811940-72811940	155,7	40,45153045
center_8	chr19:45940376-45940376	34,1	10,99234183
center_8	chr20:492282-492282	114,85	34,19491344
center_8	chr22:20990486-20990486	137,35	37,51669804
center_8	chr22:27799706-27799706	136,4	40,93049307
center_8	chr22:42213714-42213714	210,15	59,52821091
center_8	chr22:50721504-50721504	132,15	40,9444746
center_8	chrX:123404762-123404762	121,4	56,06237128
center_8	chrX:153690428-153690430	147,14994	67,54968377
center_8	chrX:154030665-154030690	114,53268	56,44431031
center_8	chrX:154030749-154030751	119,41667	58,31286361
center_8	chrX:154030758-154030824	125,805315	61,15119062
center_8	chrX:154030912-154030912	137,15	69,30350868
center_8	chrX:154533025-154533025	159	72,17814219
center_8	chrX:41542746-41542746	108,15	50,63832021
center_8	chrX:44873603-44873603	82,55	46,08741694
center_8	chrX:53537587-53537587	117,25	57,56083738
center_8	chrX:71123205-71123205	114,4	52,0752492
